# Clinical actionability of genetic findings in cerebral palsy

**DOI:** 10.1101/2023.09.08.23295195

**Authors:** Sara A Lewis, Maya Chopra, Julie S. Cohen, Jennifer Bain, Bhooma Aravamuthan, Jason B Carmel, Michael C Fahey, Reeval Segel, Richard F Wintle, Michael Zech, Halie May, Nahla Haque, Darcy Fehlings, Siddharth Srivastava, Michael C Kruer

## Abstract

**Background and objectives:** Single gene mutations are increasingly recognized as causes of cerebral palsy (CP) phenotypes, yet there is currently no standardized framework for measuring their clinical impact. We evaluated Pathogenic/Likely Pathogenic (P/LP) variants identified in individuals with CP to determine how frequently genetic testing results would prompt changes in care.

**Methods:** We analyzed published P/LP variants in OMIM genes identified in clinical (n = 1,345 individuals) or research (n = 496) cohorts using exome sequencing of CP patients. We established a working group of clinical and research geneticists, developmental pediatricians, genetic counselors, and neurologists and performed a systematic review of existing literature for evidence of clinical management approaches linked to genetic disorders. Scoring rubrics were adapted, and a modified Delphi approach was used to build consensus and establish the anticipated impact on patient care. Overall *clinical utility* was calculated from metrics assessing *outcome severity* if left untreated, *safety/practicality* of the intervention, and anticipated intervention *efficacy*.

**Results:** We found 140/1,841 (8%) of individuals in published CP cohorts had a genetic diagnosis classified as *actionable*, defined as prompting a change in clinical management based on knowledge related to the genetic etiology. 58/243 genes with P/LP variants were classified as actionable; 16 had treatment options targeting the *primary disease mechanism*, 16 had *specific prevention strategies*, and 26 had *specific symptom management* recommendations. The level of evidence was also graded according to ClinGen criteria; 44.6% of interventions had evidence class “D” or below. The potential interventions have *clinical utility* with 97% of outcomes being moderate-high *severity* if left untreated and 62% of interventions predicted to be of moderate-high *efficacy*. Most interventions (71%) were considered moderate-high *safety/practicality*.

**Discussion:** Our findings indicate that actionable genetic findings occur in 8% of individuals referred for genetic testing with CP. Evaluation of potential *efficacy*, outcome *severity*, and intervention *safety*/*practicality* indicates moderate-high *clinical utility* of these genetic findings. Thus, genetic sequencing to identify these individuals for precision medicine interventions could improve outcomes and provide clinical benefit to individuals with CP. The relatively limited evidence base for most interventions underscores the need for additional research.
