## Supplemental Excel for "Clinical actionability of genetic findings in cerebral palsy"

### Sheet: combined scores
Gene	Outcome	severity (ave)	severity (mode)	intervention	risk-burden (ave)	risk-burden (mode)	efficacy (ave)	efficacy (mode)	utility total (ave)	OMIM #	evidence score	evidence source	evidence notes	category
ABCC8	hypoglycemia from hyperinsulinism	2.75	3	total or subtotal pancretectomy	0.8	1	2.66667	3	6.21667	256450	B	PMID: 24931352, PMID: 22190679, PMID: 30343978	review, long term followup of 105 patient cohort	prevention
ABCC8	hypoglycemia from hyperinsulinism	2.75	3	octreotide therapy and carbohydrate-rich feeds	2	2	2	2	6.75	256450	D	PMID: 24686051	35 patient cohort	prevention
ACTB	dystonia	2	2	DBS	0.8	1	2	2	4.8	607371	D	PMID: 29788902; PMID: 27862284	small (1-2) cohorts	prevention
ADAR	Progressive spasticity-dystonia, cognitive decline, epilepsy (Aicardi-Goutières Syndrome)	2.83333	3	baricitinib	1.67	2	2	2	6.50333	615010	D	PMID: 34702576; PMID: 25587654; PMID: 30092289	gene books, cohort study. Indicated for GoF variants.	primary
ADAR	Recurrent pulmonary infection	1.6667	2	antifungal prophylaxis with mold-active azoles such as itraconazole	2	2	1.33333	1	5.00003	615010	D	PMID: 37171742; PMID: 32877590	11 patient mixed Aicardi-Goutières cohort, clinical trial	prevention
ADAR	Recurrent pulmonary infection	1.66667	2	immunoglobulin replacement	1.4	1	1.66667	2	4.73334	615010	D	PMID: 37171742; PMID: 32877590	11 patient mixed Aicardi-Goutières cohort, clinical trial	symptom
ADCY5	dyskinesia	2	2	Caffeine	2.6	3	1.33333	1	5.93333	606703 (AD) 619647 (AR) 619651 (dyskinesia , neurodevelopmental disorder, hyperkinetics mvmts)	D	PMID: 31181574; PMID: 35384065	anecdotal report 2 patients, retrospective report 30 patients	primary
ADCY5	dyskinesia	2	2	DBS	0.8	1	1	1	3.8	606703 (AD) 619647 (AR) 619651 (dyskinesia , neurodevelopmental disorder, hyperkinetics mvmts)	D	PMID: 27052971; PMID: 27920267	Anecdotal report(s) 4 patients total	symptom
ADCY5	dyskinesia	2	2	Istradefylline	2	2	1	1	5	606703 (AD) 619647 (AR) 619651 (dyskinesia , neurodevelopmental disorder, hyperkinetics mvmts)	E	PMID: 33043083	Andecdotal report 1 patient	symptom
AFG3L2	ataxia, spasticity, cognitive decline	2.2	2	avoid alcohol and benzodiazepines	2.4	2	1	1	5.6	610246	A	PMID: 21595125	Genereviews consensus recommendation	prevention
AIFM1	ataxia, spasticity, cognitive decline	2.25	2	riboflavin	2.6	3	1	1	5.85	300816	D	PMID: 28967629	2 patient cohort	primary
ATP1A3	episodic decompensation	2	2	avoid physiologic stressors, fever, alcohol consumption	2.4	2	1	1	5.4	601228, 619606	D	PMID: 28647130	anecdotal report 4 patients	prevention
ATP1A3	Alternating hemiplegia of childhood	1.75	2	flunarizine	2.2	2	2	2	5.95	614820	D	PMID: 32339621, PMID: 29396171; PMID: 28249736	anecdotal report (9 patients), anecdotal reprrt (7 patients), review (30 patients)	symptom
ATP1A3	Alternating hemiplegia of childhood	1.75	2	acetazolamide	2	2	1.33333	1	5.08333	614820	D	PMID: 27091223; PMID: 28249736	Anecdotal report 2 patients; not effictive in larger cohort (30 patient)	symptom
ATP7a	chorea, cognitive decline	2.2	2	Subcutaneous copper-histidine (initiated before 30 days of life)	2	2	1.66667	2	5.86667	309400, 304150, 300489	A	https://actionability.clinicalgenome.org/ac/Pediatric/ui/stg2SummaryRpt?doc=AC013	systematic literature review by ClinVar	primary
CACNA1A	ataxia	1.83333	2	Acetazolamide; 4-aminopyridine	2	2	1.66667	2	5.5	108500	D	PMID: 20301319; PMID: 34102571	Genebooks; 18 patient cohort with mixed GoF and LoF variants	symptom
CALM1	sudden cardiac death	3	3	beta blockers	2.2	2	2.25	3	7.45	614916	B	PMID: 20301308	gene books literature review	symptom
CALM1	sudden cardiac death	3	3	implantable cardioverter-defibrillators and/or left cardiac sympathetic denervation	0.8	1	2.66667	3	6.46667	614916	B	PMID: 20301308	gene books literature review	prevention
CALM1	sudden cardiac death	3	3	sodium channel blockers	2.2	2	2.25	3	7.45	614916	B	PMID: 20301308	gene books literature review	symptom
CHRNE	muscle weakness (myasthenic)	2.125	2	3,4-diaminopyridine (3,4-DAP)	2.25	2	2	2	6.375	616324	A	PMID: 20301347, Gene Reviews, PMID: 33364925, PMID: 19019305	case report: 2 patients, no control; additional 1 patient and review. Used in combination with AChE inhibitors, pyridostigmine, quinidine sulfate	primary
COL4A1	ischemic or hemorrhagic stroke	3	3	aggressively treat hypertension	2	2	1.33333	1	6.33333	175780 (brain small vessel disease) 614519 (susceptibility to hemorrhage	A	PMID: 32196841; PMID: 20301768	Recommendations endorsed by the Stroke and Neurogenetics Panels of the European Academy of Neurology; gene books review	prevention
COL4A1	ischemic or hemorrhagic stroke	3	3	Avoid activities with a high risk of head trauma	3	3	1.33333	1	7.33333	175780 (brain small vessel disease) 614519 (susceptibility to hemorrhage	A	PMID: 32196841; PMID: 20301768	Recommendations endorsed by the Stroke and Neurogenetics Panels of the European Academy of Neurology; gene books review	prevention
COL4A1	ischemic or hemorrhagic stroke	3	3	avoid Intravenous thrombolysis/anticoagulants	2.75	3	1.33333	1	7.08333	175780 (brain small vessel disease) 614519 (susceptibility to hemorrhage	A	PMID: 32196841; PMID: 20301768	Recommendations endorsed by the Stroke and Neurogenetics Panels of the European Academy of Neurology; gene books review	prevention
COL4A2	ischemic or hemorrhagic stroke	3	3	aggressively treat hypertension	2	2	1.33333	1	6.33333	614519	A	PMID: 32196841; PMID: 20301768	Recommendations endorsed by the Stroke and Neurogenetics Panels of the European Academy of Neurology; gene books review	prevention
COL4A2	ischemic or hemorrhagic stroke	3	3	Avoid activities with a high risk of head trauma	3	3	1.33333	1	7.33333	614519	A	PMID: 32196841; PMID: 20301768	Recommendations endorsed by the Stroke and Neurogenetics Panels of the European Academy of Neurology; gene books review	prevention
COL4A2	ischemic or hemorrhagic stroke	3	3	avoid Intravenous thrombolysis/anticoagulants	2.75	3	1.66667	2	7.41667	614519	A	PMID: 32196841; PMID: 20301768	Recommendations endorsed by the Stroke and Neurogenetics Panels of the European Academy of Neurology; gene books review	prevention
DDC	hypotonia and impaired purposeful movements	2.625	3	MAO inhibitors, dopamine receptor agonists, pyridoxine derivatives	2.2	2	1	1	5.825	608643	A	PMID: 28100251	systematic literature review with evidence, expert endorsed recommendation	primary
DDC	hypotonia and impaired purposeful movements	2.625	3	Gene therapy	0.8	1	3	3	6.425	608643	A	PMID: 34253733; PMID: 33734312	Clinical trial. Supported by patient-derived neuronal model. Approved for patients in EU.	primary
ECHS1	dystonia	2.25	2	cocktail therapy (N-aceylcysteine, cofactors and antioxidants)	2.75	3	1.33333	1	6.33333	616277	D	PMID: 32013919	2 patients and literature review	symptom
ECHS1	dystonia	2.25	2	protein/valine restricted diet	1	1	1.66667	2	4.91667	616277	D	PMID: 34667719, PMID: 32013919	6 patients; 2 patients and literature review	prevention
EHMT1	OCD/Tourettes	1.25	1	DBS	0.8	1	1.33333	1	3.38333	610253	E	PMID: 26030700	single patient	symptom
EIF2B2	episodic decompensation	2.55556	3	Avoid contact sports, activities that increase risk of head trauma, and stressful situations (ie high body temperature)	2.5	3	1.66667	2	6.72223	603896	D	PMID: 20838246	review	prevention
ERCC6	hepatic failure	2.625	3	Avoid metronidazole	3	3	3	3	8.625	133540	B	PMID: 20301516	gene reviews expert opinion	prevention
ERCC6	photosensitivity with increased risk of skin cancer	2.33333	2	Avoid excessive sun exposure	2.75	3	2	2	7.08333	133540	B	PMID: 20301516	Genebooks	prevention
ERCC6	possible tumor growth	2.44444	2	supplemental growth hormone treatment not recommended	3	3	1	1	6.44444	133540	N	PMID: 20301516	Genebooks, no supporting citation	prevention
ERCC8	hepatitic failure	2.75	3	Avoid metronidazole	3	3	2.8	3	8.55	216400	B	PMID: 20301516	Genebooks	prevention
ERCC8	respiratory depression	2.25	2	vigilance with opioid/sedative use	2.66667	3	1.2	1	6.11667	216400	B	PMID: 20301516	Genebooks	prevention
ERCC8	photosensitivity with increased risk of skin cancer	2.375	3	Avoid excessive sun exposure	2.75	3	1.83333	2	6.95833	216400	B	PMID: 20301516	Genebooks	prevention
ERCC8	possible tumor growth	2.66667	3	supplemental growth hormone treatment not recommended	3	3	1.5	1	7.16667	216400	N	PMID: 20301516	Genebooks, no supporting citation	prevention
FBN2	joint stress	1	1	Avoid high-intensity aerobic activities and contact sports	2.5	3	1	1	4.5	121050	D	PMID: 20301560	multiple patients in clinical report	prevention
FUCA1	Psychomotor regression	3	3	Bone marrow transplantation Hematopoietic Stem Cell Transplantation (HSCT)	0.2	0	2	2	5.2	230000	D	PMID: 11360116; PMID: 33266441	case study of 1 patient; literature review of clincial studies;	primary
G6PD	hyperbilirubinemia/kernicterus	2.2	2	Avoid triggers such as fava beans and oxidative stress-inducing drugs	2.42857	2	2.33333	3	6.9619	300908	A	PMID: 16225031; PMID: 32702756	expert recommendatons and review; multiple patients in retrospective study	prevention
G6PD	hemolytic anemia	2	2	Treatment with Rasburicase is contraindicated	3	3	1.33333	1	6.33333	300908	D	PMID: 37468669; PMID: 32702756	Retrospective analysis; review	prevention
G6PD	hemolytic anemia	2	2	Treatment with primaquine for malariais contraindicated	3	3	1.33333	1	6.33333	300908	B	PMID: 23384623, PMID: 32702756	reviews	prevention
GLRA1	Hyperekplexia, rigidity	2	2	Clonazepam	2	2	2	2	6	149400	B	PMID: 15365143; PMID: 24030948; PMID: 25356525, PMID: 32319239; PMID: 30182260	Case reports. Also support for efficacy after 'vacation' from treatment if loses efficacy.	symptom
GNAO1	hyperkinesia	2.42857	2	DBS	0.8	1	2	2	5.22857	615473 or 617493	D	PMID: 28357411; PMID: 30103967; PMID: 30542205; PMID: 37142469	Reports of 6-11 patient cohorts; review of literature (146 cases)	symptom
GRIN1	dyskinesia, seizures	2.25	2	memantine	2.25	2	2	2	6.5	614254	D	PMID: 34227748; PMID: 28228639; https://clinicaltrials.gov/study/NCT03779672	1-2 patient cohorts; current clinical trial (epileptic encephalopathy, not limited to GRIN1)	symptom
GRIN2B	motor control and communication impairments, cognitive disability	2.66667	3	L-serine diet supplementation	2.6	3	1	1	6.26667	616139	D	PMID: 31213567, PMID: 34997442, https://clinicaltrials.gov/ct2/show/NCT04646447	1-9 patient cohorts; current clinical trial	symptom
HPRT1	hyperuricemia	1.375	1	screening and treatment with allopurinol	2.2	2	2.66667	3	6.24167	300322	B	PMID: 20301328	Genebooks	symptom
IDS	restrictive lung disease, muscle weakness, hepatosplenomegaly	2.28571	3	Enzyme replacement therapy (ERT) with idursulfase	0.2	0	2	2	4.48571	309900	B	https://actionability.clinicalgenome.org/ac/Pediatric/ui/stg2SummaryRpt?doc=AC1001, PMID: 34289859	ClinGen curated report, cohort study.	primary
IFIH1	Progressive spasticity-dystonia, cognitive decline, epilepsy (Aicardi-Goutières Syndrome)	2.625	3	Jakinibs, baricitinib	1.67	2	1.6	2	5.895	615846	D	PMID: 33967934; PMID: 25587654; PMID: 30092289; PMID: 37171742; PMID: 32877590	gene books, cohort studies. Indicated for GoF variants.	primary
KCNQ2	epileptic encephalopathy	2.71429	3	sodium channel blockers such as phenytoin or oxcarbazepine	2.2	2	2.33333	2	7.24762	613720	B	PMID: 20437616; PMID: 32917465; PMID: 25880994	Genebooks consensus recommendation ; 13 patient cohort; 15 patient cohort	symptom
KCNQ2	epileptic encephalopathy	2.71429	3	Potassium channel openers such as ezogabine, SF0034	1.75	2	1.66667	2	6.13096	613720	D	PMID: 20437616, PMID: 33041849; PMID: 27602407	gene books with literature review, Functional studies; 11 patients treated in cohort study	symptom
KCNT1	epileptic encephalopathy	2.5	3	Quinidine	2	2	2.25	2	6.75	614959	D	PMID: 24591078; PMID: 26784557; PMID: 25042079; PMID: 30782581	Genereviews with literature review, Functional studies; small cohort studies	symptom
KCNT1	epileptic encephalopathy	2.5	3	Vigabatrin	1.333	1	1.25	1	5.083	614959	C	PMID: 31054119	Case-control cohort	symptom
KIF1A	dystonia	2.25	2	L-Dopa (based on CSF neurotransmitter values)	2	2	1.6	2	5.85	614255	E	PMID: 34213677	single patient	symptom
KMT2B	dystonia	2	2	DBS	0.8	1	2	2	4.8	617284	D	PMID: 27992417	27 patient cohort	symptom
L1CAM	hydrocephalus	2.75	3	Neuroimaging surveillance	2.75	3	1.75	2	7.25	304100, 303350, 30350	N	PMID: 20301657	Genereviews without citation	prevention
MECP2	spasticity-dystonia and cognitive decline	3	3	Trofinetide	2.25	2	1.25	1	6.5	312750	A	https://clinicaltrials.gov/ct2/show/NCT04181723	FDA approved after efficacy in Phase 3	symptom
NKX2-1	hypothyroidism with respiratory distress	2	2	levothyroxine	2.2	2	2	2	6.2	610978	A	PMID: 33272083	systematic literature review	symptom
NKX2-1	chorea	2	2	tetrabenazine	2.2	2	1	1	5.2	188700	B	PMID: 24555207	Genereviews, limited studies on efficacy of management	symptom
PANK2	dystonia	3	3	deferiprone iron chelator	2	2	1	1	6	607236	D	PMID: 29619158	5 patient cohort	prevention
PDHA1	hepatic failure	2.625	3	Triheptanoin	2.25	2	1.66667	2	6.54167	312170	B	PMID: 20301764	Genereviews	symptom
PDHA1	Seizures, ataxia, lactic acidosis	2.75	3	Ketogenic diet	1.33	1	2	2	6.08	312170	B	PMID: 33521546 (*See supplementary table), PMID: 34138529	literature review of research on biomarkers of KD response for a variety of outcomes, Genereviews	symptom
PDHA1	Seizures, ataxia, lactic acidosis	2.75	3	Thiamine	2.6	3	2	2	7.35	312170	B	PMID: 34138529	Genereviews	symptom
PDHX	spasticity, dystonia, atxia, cognitive decline	2.71429	3	Ketogenic diet & thiamine	1.33	1	1.83333	2	5.87762	245349	D	PMID: 25433678; PMID: 27317552; PMID: 34863613	Case reports, literature review	symptom
PIGA	epileptic encephalopathy	3	3	Ketogenic diet	1.33	1	1.75	2	6.08	300868	D	PMID: 27126216	2 patient cohort	symptom
PIGA	epileptic encephalopathy	3	3	Combination of perampanel, rufinamide, and vigabatrin	1.33	1	1	1	5.33	300868	E	PMID: 32256299	single patient case report	symptom
PIK3CD	recurrent infections, lymphoproliferation	1.8	2	immunoglobulin treatment, Bone marrow transplant (hematopoietic stem cell transplantation (HSCT)) - treatment for AR and AD forms differ	0.2	0	2.33333	2	4.33333	615513	B	PMID: 30911953; PMID: 31111319; PMID: 30138677	literature review; meta-analysis; single patient report	symptom
PIK3CD	recurrent infections, lymphoproliferation	1.8	2	rapamycin, leniolisib	2.2	2	1.66667	2	5.66667	615513	B	PMID: 30911953; PMID: 31111319, PMID: 30138677	literature review; meta-analysis; single patient report	symptom
POLG1	hepatic failure	2.75	3	Avoid valproic acid	3	3	2.75	3	8.5	607459	D	PMID: 20138553	clinical report 4 patients with liver failure identified with POLG1 variants	prevention
POLG1	Parkonism	2	2	Levodopa	2	2	1.8	3	5.8		D	PMID: 25203713	literature review	symptom
RNASEH2B	Progressive spasticity-dystonia, cognitive decline, epilepsy (Aicardi-Goutières Syndrome)	2.75	3	baricitinib	1.67	2	2	2	6.42	610181	B	PMID: 33967934; PMID: 25587654; PMID: 30092289; PMID: 37171742, PMID: 32877590	Cohort studies, ndicated for GoF variants. 11 patient mixed Aicardi-Goutières cohort, clinical trial	primary
RNASEH2B	Recurrent pulmonary infection	1.71429	2	antifungal prophylaxis with mold-active azoles such as itraconazole	2	2	1.33333	1	5.04762	610333	D	PMID: 20301648	Genereviews	prevention
RNASEH2B	Recurrent pulmonary infection	1.71429	2	Consider immunoglobulin replacement	1.4	1	1.33333	1	4.44762	610333	D	PMID: 20301648	Genereviews	symptom
RPE65	vision loss	2	2	Luxturna gene therapy	1	1	2.33333	3	5.33333	613794 ,204100, 618697	A	PMID: 32059734	FDA approved gene therapy	primary
RYR1	malignant hyperthermia	3	3	avoid potent inhalation agents and succinylcholine	3	3	3	3	9	145600	B	PMID: 20301325	Genereviews with literature review	prevention
RYR1	malignant hyperthermia	3	3	avoid calcium channel blockers in cases of cardiac arhythmia	3	3	3	3	9	145600	B	PMID: 20301325	Genereviews	prevention
RYR1	malignant hyperthermia	3	3	RyR1 antagonist dantrolene	2.4	2	3	3	8.4	145600	A	PMID: 28902675	literature review, FDA approved for application	prevention
RYR2	sudden cardiac death	3	3	antiarrhythmic medication	2	2	3	3	8	604772,600996, 115000	A	PMID: 20301310	Genereviews with treatment recommendation guidelines	symptom
RYR2	sudden cardiac death	3	3	implantable cardioverter-defibrillator	0.8	1	3	3	6.8	604772,600996, 115000	A	PMID: 20301310	Genereviews with treatment recommendation guidelines	prevention
SCN1A	epileptic encephalopathy	2.55556	3	Ketogenic diet	1.33	1	1.6	2	5.48556	619317, 607209	B	PMID: 33841294; PMID: 20301494	Review papers	symptom
SCN1A	epileptic encephalopathy	2.55556	3	stiripentol	2.25	2	1.33333	1	6.13889	619317, 607210	B	PMID: 33841294; PMID: 36368227	Review papers	symptom
SCN1A	epileptic encephalopathy	2.55556	3	fenfluramine	1.4	1	1	1	4.95556	619317, 607211	B	PMID: 33841294	Review paper	symptom
SCN2A	epileptic encephalopathy	2.55556	3	Sodium channel blockers (phenytoin and carbamazepine) or non-sodium channel AED depending on onset timing	2.2	2	1.75	2	6.50556	613721, 618924	B	PMID: 29691040; PMID: 33841294	Review papers	primary
SCN2A	epileptic encephalopathy	2.55556	3	lidocaine and mexiletine	2.2	2	1.25	1	6.00556	613721, 618925	B	PMID: 29691040; PMID: 33841294	Review papers	symptom
SCN8A	epileptic encephalopathy	2.55556	3	Sodium channel blocker (phenytoin)	2.2	2	1.33333	1	6.08889	614558, 614558	D	PMID: 26252990; PMID: 33841294	4 patient cohort; review	primary
SLC13A5	epileptic encephalopathy	2.75	3	Ketogenic diet	1.33	1	1.66667	2	5.74667	615905	D	PMID: 26384929	cohort with 3 patients receiving intervention	symptom
SLC13A5	epileptic encephalopathy	2.75	3	stiripentol	2.25	2	1	1	6	615905	D	PMID: 29895383	anecdotal report 3 patients	symptom
SLC13A5	epileptic encephalopathy	2.75	3	sodium channel blockers such as phenytoin or carbamazepine	2.2	2	1.66667	2	6.61667	615905	E	PMID: 35633140	single case report	symptom
SLC2A1	seizures, dyskinesia, gait disturbance	2.375	2	Ketogenic or Atkins diet w/ L-carnitine supplementation	1.33	1	2.25	2	5.955	606777	B	PMID: 20301603; PMID: 26982753; PMID: 34332575; PMID: 34573360; PMID: 32789766	Review paper; case reports	primary
SLC6A3	dyskinesias	2.33333	3	Dopamine receptor agonists	2	2	1.66667	2	6	613135	D	PMID: 24613933	8 patient cohort	symptom
SPR	dystonia, parkinsonism	2	2	Carbidopa/levodopa; 5-hydroxytryptophan	2	2	1.75	1	5.75	612716	B	PMID: 26131547; PMID: 32734666	Genereviews; cohort study	primary
STAT3	Recurrent pulmonary infection	1.625	2	antifungal prophylaxis with mold-active azoles such as itraconazole	2	2	1.66667	2	5.29167	147060	B	PMID: 33932191; PMID: 20301786	Review, Genebooks	prevention
STAT3	Recurrent pulmonary infection	1.625	2	Immunoglobulin replacement	1.4	1	1.66667	2	4.69167	147060	B	PMID: 33932191; PMID: 20301786	Review, Genebooks	symptom
STAT3	Allergic broncho pulmonary aspergillosis (ABPA) and chronic pulmonary aspergillosis (CPA)	2.22222	2	prolonged antifungal therapy	2	2	1.33333	2	5.55555	147060	B	PMID: 33932191; PMID: 20301786	Review, Genebooks	symptom
TAF1	dystonia	2	2	DBS	0.8	1	1.6	2	4.4	147060	B	PMID: 30262378; PMID: 32079672	long term follow up of 11 XDP patients; systematic review and meta analysis	symptom
TPP1	Motor and language regression	3	3	cerliponase alfa enzyme replacement	0.4	0	2.6	3	6	204500	A	PMID: 32684372; PMID: 30783219; PMID: 32280231; PMID: 33990214; PMID: 33604240; PMID: 33348105	guideline, FDA-approved gene therapy; patient cohorts using Brineura	primary
TREX1	Progressive spasticity-dystonia, cognitive decline, epilepsy (Aicardi-Goutières Syndrome)	2.75	3	tofacitinib or baricitinib	1.67	2	2	2	6.42	225750	D	PMID: 33407657; PMID: 33967934; PMID: 25587654; PMID: 30092289; PMID: 37171742; PMID: 32877590	gene books, cohort study. Indicated for GoF variants; 11 patient mixed Aicardi-Goutières cohort; clinical trial	primary
TREX1	Recurrent pulmonary infection	1.625	2	antifungal prophylaxis with mold-active azoles such as itraconazole	2	2	1.33333	1	4.95833	225750	B	PMID: 20301648	11 patient mixed Aicardi-Goutières cohort	prevention
TREX1	Recurrent pulmonary infection	1.625	2	immunoglobulin replacement	1.4	1	1.33333	1	4.35833	225750	B	PMID: 20301648	11 patient mixed Aicardi-Goutières cohort	symptom
		Score	Frequency		Score	Frequency	Score	Frequency
	severe	3	55	mild risk/minimum burden	3	24	3	18	singifcant improvements	A	19
	moderate	2	43	moderate risk/reasonable potential for burden	2	48	2	45	moderate improvement	B	36
	mild	1	3	severe potential AE/invasive or significant impact on lifestyle	1	25	1	38	small improvement	C	1
	no effect on function	0	0	life threatening consequences/highly invasive	0	4	0	0		D	37
		total	101		total	101	total	101		E	5
	ave	2.39769		ave	1.94424		1.7571		6.09902	N	3
	sd	0.478903		sd	0.721449		0.564582		1.08222		101
	CI	0.0927326		CI	0.140612		0.110106		0.211055		101
		2.49042			2.08485		1.8672		6.31008
		2.30495			1.80363		1.64699		5.88797

### Sheet: summary statistics
	severity	score	frequency	intervention risk/burden	score	frequency	efficacy	score	frequency		evidence score	frequency
	severe	3	55	mild risk/minimum burden	3	24	significant improvements	3	18		A	19	A-C	0.554455
	moderate	2	43	moderate risk/reasonable potential for burden	2	48	moderate improvement	2	45		B	36	D-N	0.445545
	mild	1	3	severe potential AE/invasive or significant impact on lifestyle	1	25	small improvement	1	38		C	1
	no effect on function	0	0	life threatening consequences/highly invasive	0	4		0	0		D	37
		total	101		total	101		total	101		E	5
	ave	2.4		ave	1.94424		ave	1.7571		6.09902	N	3
	sd	0.48		sd	0.721449		sd	0.564582		1.08222	total	101
	CI	0.09		CI	0.140612		CI	0.110106		0.211055
		2.49			2.08485			1.8672		6.31008
		2.3			1.80363			1.64699		5.88797

### Sheet: gene categories
All genes (58)	primary	symptom management	preventative
ABCC8	ADAR	ACTB	AFG3L2
ACTB	ADCY5	ABCC8	ATP1A3
ADAR	AIFM1	CACNA1A	CALM1
ADCY5	ATP7A	EHMT1	COL4A1
AFG3L2	CHRNE	FUCA1	COL4A2
AIFM1	DDC	GLRA1	ECHS1
ATP1A3	FUCA1	GNAO1	EIF2B2
ATP7a	IDS	GRIN1	ERCC6
CACNA1A	IFIH1	GRIN2B	ERCC8
CALM1	RNASEH2B	HPRT1	FBN2
CHRNE	RPE65	KCNQ2	G6PD
COL4A1	SCN2A	KCNT1	L1CAM
COL4A2	SCN8A	KIF1A	POLG1
DDC	SLC2A1	KMT2B	RYR1
ECHS1	SPR	KMT2B	RYR2
EHMT1	TPP1	MECP2	STAT3
EIF2B2	TREX1	NKX2-1
ERCC6		PANK2
ERCC8		PDHA1
FBN2		PDHX
FUCA1		PIGA
G6PD		PIK3CD
GLRA1		SCN1A
GNAO1		SLC13A5
GRIN1		SLC6A3
GRIN2B		TAF1
HPRT1
IDS
IFIH1
KCNQ2
KCNT1
KIF1A
KMT2B
L1CAM
MECP2
NKX2-1
PANK2
PDHA1
PDHX
PIGA
PIK3CD
POLG1
RNASEH2B
RPE65
RYR1
RYR2
SCN1A
SCN2A
SCN8A
SLC13A5
SLC2A1
SLC6A3
SPR
STAT3
TAF1
TPP1
TREX1

### Sheet: Clinical trials underway
	Novel treatment undergoing evaluation (clinicaltrials.gov, n=7)
Gene	Intervention	Invervention type	Primary outcome	Data available?	Phase	Current status	Reference
ADNP	Ketamine	drug	Changes in scale for adverse event safety analysis at weeks 1, 2, and 4 compared to baseline	no	II	complete	https://clinicaltrials.gov/ct2/show/NCT04388774?type=Intr&cond=ADNP&phase=12&draw=2&rank=1
ALDH3A2	NS2 1% derm cream	drug	adverse events	no	II	complete	https://clinicaltrials.gov/ct2/show/NCT02402309?type=Intr&cond=ALDH3A2&phase=12&draw=2&rank=1
CDKL5	TAK-935	drug	Adverse events, changes to Vineland Adaptive Behavior Scale, Aberrant Behavior Checklist, or Columbia-Suicide Severity Rating Scale	no	II	recruiting; this is an expansion of a prior study: https://clinicaltrials.gov/ct2/show/NCT03694275?type=Intr&cond=CDKL5&phase=12&draw=5&rank=2	https://clinicaltrials.gov/ct2/show/study/NCT03635073?type=Intr&cond=CDKL5&phase=12&draw=3&rank=15
CDKL5	Fenfluramine Hydrochloride	drug	Change in convulsive seizure frequency	no	II	recruiting	https://clinicaltrials.gov/ct2/show/NCT03861871?type=Intr&cond=CDKL5&phase=12&draw=4&rank=25
CDKL5	ganaxolone	drug	Percent change in 28-day seizure frequency	no	III	active	https://clinicaltrials.gov/ct2/show/NCT03572933?type=Intr&cond=CDKL5&phase=12&draw=5&rank=1
PPT1	Cystagon and N-Acetylcysteine	drug	Change in Cellular Granular Osmiophilic Deposits (GRODs) in Electron Micrographs of Peripheral White Blood Cells	yes	IV	data available	https://clinicaltrials.gov/ct2/show/NCT00028262
SLC16A2	Triac	drug	Gross Motor Function Measure 88 (GMFM 88) total score	no	II	Collecting data for 24 months of treatment	https://clinicaltrials.gov/ct2/show/NCT02396459?term=triac&cond=SLC16A2&draw=2&rank=1
SUMF1	SAF-301	genetic	Tolerance and safety	no	I-II	Additional studies with alternative delivery methods are being investigated: https://onlinelibrary.wiley.com/doi/10.1002/jimd.12316	https://clinicaltrials.gov/ct2/show/NCT01474343?cond=sumf1&draw=2&rank=1
UBE3A	Gaboxadol	drug	Clinical Global Impressions- Improvement in Angelman Syndrome	yes, n.s.	III	extended phase II still ongoing, but phase III suspended due to lack of efficacy. https://angelmansyndromenews.com/news-posts/2020/12/08/ov101-for-angelman-failed-to-meet-neptune-primary-endpoint-ovid-therapeutics-will-suspend-development/	https://clinicaltrials.gov/ct2/show/NCT04106557?term=ov101&draw=2&rank=3
In addition to current treatments:
MECP2	ketamine	drug	the incidence of treatment-emergent adverse events will be summarized compared to placebo	no	II	Recruiting ongoing	https://clinicaltrials.gov/ct2/show/NCT03633058?cond=mecp2&draw=2&rank=7
MECP2	Dextromethorphan	drug	Change in Mullen; Visual Reception Sub-scale Scores, Pre- and Post-Intervention	yes, supporting efficacy	II	No phase 3 trials, but additional studies supporting efficacy: https://www.ncbi.nlm.nih.gov/pmc/articles/PMC5644464/
IFIH1	Baricitinib	drug	Measurement of change with AGS scale at baseline	no	II	Active, not recruting	https://clinicaltrials.gov/ct2/show/NCT03921554

### Sheet: Druggable genome
	Drug	interaction score (https://www.dgidb.org/score)	evidence	application	FDA approved?
ASXL1	DECITABINE	5.32	https://www.ncbi.nlm.nih.gov/pubmed/25224413	myeloid malignancy suppression (both syndromes het. LOF)	yes
	AZACITIDINE	1.88	https://www.ncbi.nlm.nih.gov/pubmed/25224413	myeloid malignancy suppression (both syndromes het. LOF)	yes
ATRX	LOMUSTINE	3.54	http://www.ncbi.nlm.nih.gov/pubmed/23904111	-	YES
	PROCARBAZINE	2.84	http://www.ncbi.nlm.nih.gov/pubmed/23904111	-	YES
	2X-121	2.36	http://www.ncbi.nlm.nih.gov/pubmed/26513298	-	PRECLINICAL
CREBBP	CHEMBL1797713	6.38	http://www.ncbi.nlm.nih.gov/pubmed/21292492	-	NO
	CHEMBL1797712	6.38	http://www.ncbi.nlm.nih.gov/pubmed/21292492	-	NO
	CHEMBL1797711	3.19	http://www.ncbi.nlm.nih.gov/pubmed/21292492	-	NO
	CHEMBL1797708	2.13	http://www.ncbi.nlm.nih.gov/pubmed/21292492	-	NO
DNMT3A	DECITABINE	5.32	http://www.ncbi.nlm.nih.gov/pubmed/27418649	acute myeloid leukemia	YES
EP300	GARCINOL	9.11	http://www.ncbi.nlm.nih.gov/pubmed/19086895	-	NO
	CHEMBL404916	9.11	http://www.ncbi.nlm.nih.gov/pubmed/21292492	-	NO
	CHEMBL1797708	6.08	http://www.ncbi.nlm.nih.gov/pubmed/21292492	-	NO
	CHEMBL257748	6.08	http://www.ncbi.nlm.nih.gov/pubmed/212924922	-	NO
	CHEMBL1797707	6.08	http://www.ncbi.nlm.nih.gov/pubmed/21292492	-	NO
EZH2	CPI-1205	23.92	http://www.ncbi.nlm.nih.gov/pubmed/27739677	-	NO
	TAZEMETOSTAT	14.35	http://www.ncbi.nlm.nih.gov/pubmed/24563539	-	NO
GRIA3	Talampanel	2.9	http://www.ncbi.nlm.nih.gov/pubmed/16861112	inhibitor; antiparkinson agent	no
MAP2K1	RG-7304	1.91	http://www.ncbi.nlm.nih.gov/pubmed/25766633	-	NO
	CHEMBL1956073	1.28	http://www.ncbi.nlm.nih.gov/pubmed/20053779	-	NO
	REFAMETINIB	1.09	http://www.ncbi.nlm.nih.gov/pubmed/26582713	-	NO
	COBIMETINIB	1.09	http://www.ncbi.nlm.nih.gov/pubmed/26566875	-	NO
	PD-0325901	1.04	http://www.ncbi.nlm.nih.gov/pubmed/26582713	-	PRECLINICAL
SMARCB1	TAZEMETOSTAT	10.94	http://www.ncbi.nlm.nih.gov/pubmed/23620515	-	PRECLINICAL
	CFI-400945	9.11	http://www.ncbi.nlm.nih.gov/pubmed/28398638	-	PRECLINICAL
	PANOBINOSTAT	1.07	http://www.ncbi.nlm.nih.gov/pubmed/26920892	-	NO
	ALVOCIDIB	1.01	http://www.ncbi.nlm.nih.gov/pubmed/18223228	-	PRECLINICAL
